# Elevated Rates of Gastrointestinal Dysfunction in Children with Neurodevelopmental Disabilities: Not Just an Autism Issue

**DOI:** 10.64898/2026.08.17.26360370

**Authors:** Juliann M. Savatt, Michelle Pistner Nixon, Alexander S.F. Berry, Alicia Johns, Lauren Kasparson Walsh, Christa Lese Martin, David H. Ledbetter, Thomas D. Challman, Scott M. Myers

## Abstract

Gastrointestinal (GI) conditions are common among children with neurodevelopmental disabilities (NDDs), and are associated with functional impairment, behavioral symptoms, and increased health care utilization. A unique relationship between autism and GI dysfunction has been proposed, leading to a focus on autism in GI research, management guidelines, and clinical tool development. Leveraging >20 years of electronic health record data and a cohort of 42,204 cases with attention-deficit/hyperactivity disorder, autism, cerebral palsy, epilepsy, or intellectual disability and 297,402 controls without NDDs, we quantified associations between NDDs and GI conditions in children. GI conditions were more common in cases than controls across all individual NDDs; intellectual disability and cerebral palsy were most strongly associated with having a GI condition. In this work, clinically recognized GI morbidity was elevated across all NDDs and not unique to autism, suggesting that a broader, transdiagnostic approach to GI dysfunction in children with NDDs is warranted.
