## Supplementary material for "Elevated Rates of Gastrointestinal Dysfunction in Children with Neurodevelopmental Disabilities: Not Just an Autism Issue": eTable 9

### Sheet: Sheet1
eTable 9. Frequency of Various GI Diagnoses on Matched NDD Cases and Controls by Specific NDD for those with only that diagnosis.
	Only One NDD			ADHD			ASD			CP			EP			ID
	Case N = 33,194	Control N = 66,387	p-value	Case N = 25,200	Control N = 50,399	p-value	Case N = 3,219	Control N = 6,438	p-value	Case N = 633	Control N = 1,266	p-value	Case N = 3,097	Control N = 6,194	p-value	Case N = 1,045	Control N = 2,090	p-value
	n (%)	n (%)		n (%)	n (%)		n (%)	n (%)		n (%)	n (%)		n (%)	n (%)		n (%)	n (%)
Any GI condition	9,826 (29.60%)	14,682 (22.12%)	<0.0001	7,510 (29.80%)	11,282 (22.39%)	<0.0001	887 (27.56%)	1,336 (20.75%)	<0.0001	202 (31.91%)	244 (19.27%)	<0.0001	797 (25.73%)	1,340 (21.63%)	<0.0001	430 (41.15%)	480 (22.97%)	<0.0001
Feeding difficulties	858 (2.58%)	499 (0.75%)	<0.0001	339 (1.35%)	374 (0.74%)	<0.0001	170 (5.28%)	48 (0.75%)	<0.0001	59 (9.32%)	11 (0.87%)	<0.0001	94 (3.04%)	44 (0.71%)	<0.0001	196 (18.76%)	22 (1.05%)	<0.0001
Any GI condition or Feeding difficulties	10,064 (30.32%)	14,857 (22.38%)	<0.0001	7,606 (30.18%)	11,412 (22.64%)	<0.0001	957 (29.73%)	1,355 (21.05%)	<0.0001	216 (34.12%)	248 (19.59%)	<0.0001	814 (26.28%)	1,355 (21.88%)	<0.0001	471 (45.07%)	487 (23.30%)	<0.0001
Constipation	3,647 (10.99%)	4,182 (6.30%)	<0.0001	2,653 (10.53%)	3,190 (6.33%)	<0.0001	411 (12.77%)	387 (6.01%)	<0.0001	103 (16.27%)	75 (5.92%)	<0.0001	253 (8.17%)	375 (6.05%)	<0.0001	227 (21.72%)	155 (7.42%)	<0.0001
Nausea or vomiting	3,179 (9.58%)	4,205 (6.33%)	<0.0001	2,449 (9.72%)	3,284 (6.52%)	<0.0001	247 (7.67%)	344 (5.34%)	<0.0001	42 (6.64%)	65 (5.13%)	0.18	298 (9.62%)	380 (6.13%)	<0.0001	143 (13.68%)	132 (6.32%)	<0.0001
Gastroesophageal reflux disease	3,704 (11.16%)	4,995 (7.52%)	<0.0001	2,785 (11.05%)	3,854 (7.65%)	<0.0001	296 (9.20%)	463 (7.19%)	0.0006	104 (16.43%)	95 (7.50%)	<0.0001	308 (9.95%)	435 (7.02%)	<0.0001	211 (20.19%)	148 (7.08%)	<0.0001
Abdominal pain or tenderness	3,094 (9.32%)	5,299 (7.98%)	<0.0001	2,515 (9.98%)	4,157 (8.25%)	<0.0001	200 (6.21%)	417 (6.48%)	0.62	40 (6.32%)	89 (7.03%)	0.56	265 (8.56%)	500 (8.07%)	0.42	74 (7.08%)	136 (6.51%)	0.54
Diarrhea	2,102 (6.33%)	2,884 (4.34%)	<0.0001	1,630 (6.47%)	2,265 (4.49%)	<0.0001	192 (5.96%)	224 (3.48%)	<0.0001	16 (2.53%)	50 (3.95%)	0.11	145 (4.68%)	246 (3.97%)	0.11	119 (11.39%)	99 (4.74%)	<0.0001
Functional dyspepsia (indigestion) or heartburn	679 (2.05%)	1,107 (1.67%)	<0.0001	555 (2.20%)	884 (1.75%)	<0.0001	34 (1.06%)	73 (1.13%)	0.73	14 (2.21%)	19 (1.50%)	0.26	58 (1.87%)	110 (1.78%)	0.74	18 (1.72%)	21 (1.00%)	0.09
Flatulence and related conditions	156 (0.47%)	236 (0.36%)	0.007	104 (0.41%)	178 (0.35%)	0.21	22 (0.68%)	19 (0.30%)	0.006	5 (0.79%)	4 (0.32%)	0.17	12 (0.39%)	25 (0.40%)	0.91	13 (1.24%)	10 (0.48%)	0.02
Irritable Bowel Syndrome	225 (0.68%)	413 (0.62%)	0.3	181 (0.72%)	330 (0.65%)	0.32	22 (0.68%)	27 (0.42%)	0.09	2 (0.32%)	2 (0.16%)	0.6	16 (0.52%)	40 (0.65%)	0.45	4 (0.38%)	14 (0.67%)	0.32
Eosinophilic esophagitis	97 (0.29%)	193 (0.29%)	0.97	69 (0.27%)	156 (0.31%)	0.4	10 (0.31%)	19 (0.30%)	0.9	5 (0.79%)	4 (0.32%)	0.17	5 (0.16%)	11 (0.18%)	0.86	8 (0.77%)	3 (0.14%)	0.009
Gastroparesis	120 (0.36%)	97 (0.15%)	<0.0001	70 (0.28%)	69 (0.14%)	<0.0001	7 (0.22%)	13 (0.20%)	0.87	6 (0.95%)	1 (0.08%)	0.007	17 (0.55%)	10 (0.16%)	0.001	20 (1.91%)	4 (0.19%)	<0.0001
Crohn's Disease	67 (0.20%)	163 (0.25%)	0.18	48 (0.19%)	135 (0.27%)	0.04	9 (0.28%)	11 (0.17%)	0.27	1 (0.16%)	3 (0.24%)	>0.99	6 (0.19%)	10 (0.16%)	0.72	3 (0.29%)	4 (0.19%)	0.69
Ulcerative colitis	27 (0.08%)	73 (0.11%)	0.18	15 (0.06%)	60 (0.12%)	0.01	4 (0.12%)	7 (0.11%)	>0.99	2 (0.32%)	0 (0.00%)	0.11	2 (0.06%)	4 (0.06%)	>0.99	4 (0.38%)	2 (0.10%)	0.1
Other noninfective colitis	763 (2.30%)	1,035 (1.56%)	<0.0001	565 (2.24%)	800 (1.59%)	<0.0001	76 (2.36%)	85 (1.32%)	0.0002	10 (1.58%)	15 (1.18%)	0.48	60 (1.94%)	98 (1.58%)	0.21	52 (4.98%)	37 (1.77%)	<0.0001
Intestinal malabsorption	271 (0.82%)	312 (0.47%)	<0.0001	150 (0.60%)	219 (0.43%)	0.003	33 (1.03%)	39 (0.61%)	0.02	5 (0.79%)	6 (0.47%)	0.52	36 (1.16%)	36 (0.58%)	0.003	47 (4.50%)	12 (0.57%)	<0.0001
Abbreviations: ADHD, attention-deficit/hyperactivity disorder; ASD, autism spectrum disorder; CP, cerebral palsy; EP, epilepsy; GI, gastrointestinal; ID, Intellectual disabilities; NDD, neurodevelopmental disability
aPearson's Chi-squared test or Fisher's exact test when any expected count was <5. For all tests, a Bonferroni-adjusted α of 0.0001 was used.
